# Network anatomy in logopenic variant of primary progressive aphasia

**DOI:** 10.1101/2023.05.15.23289065

**Authors:** Maria Luisa Mandelli, Diego L. Lorca-Puls, Sladjana Lukic, Maxime Montembeault, Andrea Gajardo-Vidal, Abigail Licata, Aaron Scheffler, Giovanni Battistella, Stephanie M Grasso, Rian Bogley, Buddhika M. Ratnasiri, Renaud La Joie, Nidhi S. Mundada, Eduardo Europa, Gil Rabinovici, Bruce L. Miller, Jessica De Leon, Maya L. Henry, Zachary Miller, Maria Luisa Gorno-Tempini

## Abstract

The logopenic variant of primary progressive aphasia (lvPPA) is a neurodegenerative syndrome characterized linguistically by gradual loss of repetition and naming skills, resulting from left posterior temporal and inferior parietal atrophy. Here, we sought to identify which specific cortical loci are initially targeted by the disease (epicenters) and investigate whether atrophy spreads through pre-determined networks. First, we used cross-sectional structural MRI data from individuals with lvPPA to define putative disease epicenters using a surface-based approach paired with an anatomically-fine-grained parcellation of the cortical surface (i.e., HCP-MMP1.0 atlas). Second, we combined cross-sectional functional MRI data from healthy controls and longitudinal structural MRI data from individuals with lvPPA to derive the epicenter-seeded resting-state networks most relevant to lvPPA symptomatology and ascertain whether functional connectivity in these networks predicts longitudinal atrophy spread in lvPPA. Our results show that two partially distinct brain networks anchored to the left anterior angular and posterior superior temporal gyri epicenters were preferentially associated with sentence repetition and naming skills in lvPPA. Critically, the strength of connectivity within these two networks in the neurologically-intact brain significantly predicted longitudinal atrophy progression in lvPPA. Taken together, our findings indicate that atrophy progression in lvPPA, starting from inferior parietal and temporo-parietal junction regions, predominantly follows at least two partially non-overlapping pathways, which may influence the heterogeneity in clinical presentation and prognosis.
