## Supplemental Data 2 for "Network anatomy in logopenic variant of primary progressive aphasia"

### Sheet: results_long
hemi	region	group.coef	group.se	group.t.stat	group.p.val	group.q.val	minus.log.group.p.val	slope.coef	slope.se	slope.t.stat	slope.p.val	slope.q.val	minus.log.slope.p.val
left	1	-0.618991	0.261379	-2.36818	0.0202293	0.0287847	3.90063	-0.0201539	0.013894	-1.45054	0.150721	0.259615	1.89232
left	2	-1.70143	0.3182	-5.34706	7.9e-07	2.93e-06	14.0514	-0.0235202	0.0125678	-1.87146	0.0648471	0.145906	2.73572
left	4	0.16382	0.230218	0.711586	0.478741	0.520685	0.736596	-0.00988466	0.0127516	-0.77517	0.440469	0.568347	0.819915
left	25	-0.0475237	0.232576	-0.204336	0.838597	0.845644	0.176025	-0.0118135	0.00944784	-1.25039	0.214713	0.340987	1.53845
left	43	-0.788952	0.236773	-3.3321	0.00129459	0.00229583	6.64956	-0.015188	0.0100053	-1.51799	0.132862	0.240353	2.01844
left	44	-1.47506	0.269725	-5.46874	4.79e-07	1.89e-06	14.5517	-0.0249888	0.0105269	-2.37382	0.019943	0.0618922	3.91488
left	45	-1.32366	0.272069	-4.86518	5.45e-06	1.58e-05	12.1196	-0.0230429	0.00993614	-2.3191	0.0228784	0.0686353	3.77756
left	46	-2.00026	0.265274	-7.54037	5.64e-11	6.16e-10	23.598	-0.0282836	0.00867129	-3.26175	0.00161452	0.0118618	6.42871
left	52	-1.32124	0.226276	-5.8391	1.02e-07	4.52e-07	16.1017	-0.0234962	0.00694286	-3.38423	0.00109704	0.00858554	6.81514
left	10d	-1.54659	0.261479	-5.91475	7.37e-08	3.32e-07	16.423	-0.0180995	0.00727665	-2.48735	0.0148974	0.0536358	4.20657
left	10r	-0.689198	0.232598	-2.96304	0.00398551	0.00640528	5.52509	-0.0128415	0.00702113	-1.82899	0.0710372	0.155733	2.64455
left	10v	-0.968324	0.250005	-3.87322	0.000215107	0.000463705	8.44437	-0.0140166	0.00992521	-1.41222	0.161668	0.273241	1.82221
left	11l	-0.6601	0.256887	-2.56961	0.0119913	0.017692	4.42358	-0.0283297	0.0114889	-2.46584	0.0157546	0.0554718	4.15063
left	13l	-0.365453	0.219653	-1.66378	0.0999744	0.128538	2.30284	-0.0135183	0.00841731	-1.60601	0.112115	0.216997	2.18823
left	23c	-2.48897	0.248051	-10.0341	6.39e-16	1.92e-14	34.9862	-0.0238603	0.00814791	-2.9284	0.00440965	0.0241375	5.42396
left	23d	-0.992296	0.217597	-4.56024	1.77e-05	4.79e-05	10.9427	-0.0134446	0.00514988	-2.61067	0.0107415	0.0440536	4.53364
left	24dd	-0.922608	0.249343	-3.70016	0.000388778	0.000777556	7.8525	-0.00347144	0.0115284	-0.30112	0.764086	0.828526	0.269076
left	24dv	-0.736248	0.230995	-3.18729	0.00203303	0.00348519	6.19823	-0.0100197	0.00780631	-1.28354	0.202919	0.327582	1.59495
left	31a	-1.29603	0.235853	-5.49508	4.29e-07	1.73e-06	14.6607	-0.00927525	0.00607477	-1.52685	0.130647	0.238889	2.03526
left	31pd	-2.13709	0.248049	-8.6156	4.19e-13	9.42e-12	28.5015	-0.0188676	0.00922582	-2.04509	0.0440532	0.110903	3.12236
left	31pv	-1.13658	0.229471	-4.95305	3.86e-06	1.19e-05	12.4655	-0.0191733	0.00765854	-2.50352	0.0142804	0.0524587	4.24887
left	33pr	-0.768264	0.22228	-3.45629	0.000870276	0.00162331	7.0467	0.00457168	0.00394818	1.15792	0.250258	0.383374	1.38526
left	3a	-0.112481	0.238812	-0.471004	0.638889	0.670554	0.448025	-0.0196985	0.0104398	-1.88686	0.062718	0.142902	2.76911
left	3b	-0.584917	0.243548	-2.40165	0.0185821	0.0265459	3.98555	-0.0128809	0.0150635	-0.855109	0.394983	0.519846	0.928914
left	47l	-0.610865	0.240861	-2.53617	0.0131045	0.0190996	4.3348	-0.0101971	0.00816047	-1.24957	0.215011	0.340987	1.53706
left	47m	-0.650632	0.223185	-2.91522	0.00458166	0.00726607	5.38569	-0.0104481	0.00827046	-1.2633	0.210061	0.337597	1.56036
left	47s	-0.298476	0.246872	-1.20903	0.230126	0.268107	1.46913	-0.00977588	0.0110782	-0.882439	0.380119	0.510608	0.967271
left	55b	-1.2536	0.229463	-5.46318	4.9e-07	1.92e-06	14.5288	-0.00844414	0.0128924	-0.654973	0.514318	0.640673	0.664913
left	5L	-1.04486	0.258633	-4.03994	0.00011982	0.000274747	9.02952	-0.00804387	0.011828	-0.680068	0.498377	0.625141	0.696399
left	5m	-0.454034	0.238184	-1.90623	0.0601238	0.0813706	2.81135	0.000766984	0.0105109	0.0729704	0.942007	0.957974	0.0597422
left	5mv	-2.3536	0.31017	-7.58811	4.55e-11	5.11e-10	23.8143	-0.0128651	0.00947444	-1.35788	0.178228	0.297046	1.72469
left	6a	-1.32836	0.236946	-5.60616	2.71e-07	1.13e-06	15.1223	-0.0257086	0.0105493	-2.437	0.0169737	0.0560598	4.07609
left	6d	-0.357235	0.228385	-1.56418	0.121627	0.149951	2.1068	-0.0149657	0.0114066	-1.31202	0.193175	0.314674	1.64416
left	6ma	-1.56381	0.252181	-6.20113	2.16e-08	1.11e-07	17.6518	-0.0178742	0.0133758	-1.33631	0.185143	0.305741	1.68662
left	6mp	-0.264753	0.223028	-1.18708	0.238622	0.27711	1.43287	-0.0156127	0.0124848	-1.25053	0.214663	0.340987	1.53869
left	6r	-2.05779	0.267597	-7.6899	2.86e-11	3.48e-10	24.2759	-0.0309387	0.0117347	-2.6365	0.0100168	0.0429292	4.60349
left	6v	-0.965839	0.263057	-3.6716	0.000427991	0.000851252	7.75641	-0.0151751	0.0176245	-0.861023	0.391736	0.519846	0.937167
left	7AL	-1.69169	0.272628	-6.20515	2.12e-08	1.11e-07	17.6692	-0.0181151	0.0101934	-1.77714	0.0792531	0.165879	2.53511
left	7Am	-2.29293	0.280121	-8.1855	3e-12	5.14e-11	26.5336	-0.0150555	0.00757186	-1.98834	0.05011	0.123778	2.99354
left	7m	-2.4482	0.264335	-9.26173	2.17e-14	6.01e-13	31.461	-0.0190979	0.00837016	-2.28167	0.0251009	0.0734661	3.68485
left	7PC	-1.98679	0.300058	-6.62135	3.44e-09	2.25e-08	19.4869	-0.0271492	0.0116761	-2.32519	0.0225337	0.0681693	3.79274
left	7PL	-1.97057	0.248561	-7.92792	9.7e-12	1.34e-10	25.3584	-0.0173752	0.00807159	-2.15263	0.0342867	0.0921134	3.373
left	7Pm	-1.86439	0.262787	-7.09468	4.2e-10	3.44e-09	21.5906	-0.015828	0.00800095	-1.97826	0.0512571	0.125528	2.9709
left	8Ad	-1.72507	0.261231	-6.60359	3.72e-09	2.35e-08	19.4086	-0.0266343	0.0104082	-2.55896	0.0123362	0.0477529	4.39522
left	8Av	-2.43737	0.286352	-8.51182	6.74e-13	1.43e-11	28.0263	-0.00949919	0.0115364	-0.823409	0.412664	0.536314	0.885121
left	8BL	-1.79096	0.26092	-6.86403	1.18e-09	8.47e-09	20.5612	-0.015407	0.0105659	-1.45818	0.148611	0.257211	1.90642
left	8BM	-1.57744	0.296551	-5.31927	8.85e-07	3.25e-06	13.9378	-0.018697	0.0130543	-1.43225	0.155873	0.26469	1.85871
left	8C	-2.13154	0.27073	-7.87331	1.24e-11	1.66e-10	25.1097	-0.0226622	0.00958761	-2.3637	0.0204591	0.0629509	3.88933
left	9-46d	-2.14963	0.287082	-7.48784	7.16e-11	7.36e-10	23.3604	-0.0366466	0.0110875	-3.30523	0.00140903	0.0107926	6.56485
left	9a	-2.347	0.290241	-8.08639	4.71e-12	7.37e-11	26.0811	-0.0158808	0.00701368	-2.26426	0.0261983	0.075451	3.64206
left	9m	-1.73771	0.270839	-6.41602	8.48e-09	4.92e-08	18.5858	-0.0126016	0.00965115	-1.30571	0.195302	0.316706	1.63321
left	9p	-1.87172	0.255961	-7.31253	1.58e-10	1.44e-09	22.5691	-0.0276235	0.00927582	-2.97801	0.00381422	0.0225101	5.56902
left	A1	-1.157	0.260705	-4.43796	2.8e-05	7.21e-05	10.4819	-0.0229236	0.0156095	-1.46857	0.145776	0.253523	1.92569
left	a10p	-0.777021	0.272205	-2.85455	0.0054561	0.00857245	5.21102	-0.0125639	0.00955846	-1.31442	0.192369	0.314674	1.64834
left	a24	0.261261	0.247106	1.05728	0.293488	0.337558	1.22592	0.000275955	0.00739067	0.0373384	0.970306	0.979069	0.0301438
left	a24pr	-0.105133	0.21057	-0.499277	0.618921	0.651496	0.479777	8.87e-05	0.00242492	0.036578	0.97091	0.979069	0.0295211
left	a32pr	-0.401747	0.256132	-1.56851	0.120612	0.149725	2.11518	-0.0211883	0.00654716	-3.23625	0.00174782	0.0125843	6.34938
left	A4	-1.81697	0.274787	-6.61231	3.58e-09	2.3e-08	19.447	-0.0296269	0.00992804	-2.98417	0.00374577	0.0224746	5.58713
left	a47r	-1.22452	0.336561	-3.63833	0.000478414	0.000936028	7.64503	-0.02264	0.0151551	-1.49389	0.139044	0.247801	1.97297
left	A5	-2.05329	0.267056	-7.6886	2.88e-11	3.48e-10	24.27	-0.026129	0.00888531	-2.9407	0.00425451	0.0239316	5.45978
left	a9-46v	-1.22139	0.269919	-4.52504	2.02e-05	5.39e-05	10.8094	-0.0176773	0.00776063	-2.27782	0.0253399	0.0735673	3.67538
left	AAIC	0.118463	0.21977	0.539032	0.591325	0.627532	0.525389	0.00948995	0.00937253	1.01253	0.314264	0.45254	1.15752
left	AIP	-1.85854	0.270486	-6.87111	1.14e-09	8.37e-09	20.5927	-0.0241711	0.00693846	-3.48365	0.000796419	0.0066677	7.13538
left	AVI	-0.12699	0.228872	-0.55485	0.580508	0.618292	0.543852	-0.0220666	0.00778245	-2.83543	0.00576197	0.029633	5.15648
left	d23ab	-0.767736	0.213893	-3.58935	0.000563037	0.00109564	7.48217	-0.0345622	0.00639075	-5.30816	6.15e-07	4.43e-05	14.3021
left	d32	-0.963574	0.234452	-4.10991	9.33e-05	0.000221063	9.27929	-0.00992272	0.00818201	-1.21275	0.228708	0.359541	1.47531
left	DVT	-1.86892	0.288304	-6.48247	6.34e-09	3.74e-08	18.8766	-0.0341562	0.00856676	-3.98706	0.000144482	0.00208327	8.84236
left	EC	-0.931824	0.227087	-4.10338	9.55e-05	0.000224818	9.25589	-0.00587272	0.0109932	-0.534215	0.594638	0.703899	0.519802
left	FEF	-1.0701	0.225208	-4.7516	8.49e-06	2.37e-05	11.6768	-0.0252252	0.0112185	-2.24854	0.0272244	0.0777841	3.60364
left	FFC	-0.919254	0.224627	-4.09236	9.94e-05	0.00023235	9.21642	-0.0240582	0.00903789	-2.66193	0.00934718	0.040542	4.67268
left	FOP1	-1.08439	0.248024	-4.37211	3.58e-05	8.9e-05	10.2364	-0.0204539	0.00893909	-2.28815	0.0247033	0.0734661	3.70082
left	FOP2	-0.73753	0.219219	-3.36435	0.00116877	0.00209332	6.7518	-0.018883	0.00667289	-2.82981	0.00585477	0.0296862	5.1405
left	FOP3	-0.182579	0.233047	-0.783445	0.435623	0.479585	0.830978	-0.0169137	0.00779991	-2.16844	0.0330226	0.090749	3.41056
left	FOP4	-1.52354	0.247767	-6.14907	2.7e-08	1.33e-07	17.427	-0.0270314	0.00722664	-3.74052	0.000339138	0.00359087	7.9891
left	FOP5	-1.373	0.264389	-5.19311	1.48e-06	5.02e-06	13.4253	-0.0198173	0.00902766	-2.19517	0.0309781	0.0864505	3.47448
left	FST	-1.15142	0.228364	-5.04207	2.71e-06	8.79e-06	12.819	-0.0177335	0.00596981	-2.97052	0.00389906	0.0226397	5.54702
left	H	-0.243015	0.23245	-1.04545	0.298885	0.341583	1.2077	0.00377797	0.00772824	0.488853	0.626251	0.730852	0.468004
left	i6-8	-1.88367	0.266453	-7.06941	4.7e-10	3.76e-09	21.4775	-0.0307689	0.0115394	-2.66642	0.00923315	0.0405358	4.68495
left	IFJa	-1.54314	0.312862	-4.93233	4.19e-06	1.28e-05	12.3837	-0.0308346	0.00847094	-3.64004	0.000475687	0.00462831	7.65075
left	IFJp	-1.35319	0.279298	-4.84496	5.9e-06	1.7e-05	12.0404	-0.0248186	0.00954265	-2.6008	0.0110305	0.0446177	4.50709
left	IFSa	-1.49728	0.259847	-5.76215	1.41e-07	6.03e-07	15.7765	-0.0204213	0.0104101	-1.96168	0.0531926	0.127662	2.93384
left	IFSp	-1.68469	0.273154	-6.16756	2.49e-08	1.25e-07	17.5067	-0.0114706	0.0095149	-1.20554	0.231461	0.360718	1.46335
left	Ig	0.404658	0.252711	1.60127	0.113163	0.141454	2.17893	-0.033562	0.00890472	-3.76902	0.0003078	0.00344331	8.08606
left	IP0	-2.12028	0.27927	-7.59221	4.46e-11	5.11e-10	23.8328	-0.0352163	0.00719642	-4.89358	4.88e-06	0.000195063	12.2311
left	IP1	-2.40027	0.269701	-8.89976	1.14e-13	2.73e-12	29.8033	-0.0335106	0.00846697	-3.95781	0.000160142	0.00212446	8.73945
left	IP2	-2.61869	0.255725	-10.2402	2.51e-16	1e-14	35.9223	-0.0316096	0.00707728	-4.46634	2.52e-05	0.000675556	10.5882
left	IPS1	-1.42435	0.262237	-5.43155	5.58e-07	2.12e-06	14.3983	-0.0211455	0.00761911	-2.77533	0.00682884	0.0327784	4.9866
left	LBelt	-0.97134	0.243955	-3.98163	0.000147271	0.000331359	8.82324	-0.0376547	0.012041	-3.1272	0.00244248	0.0170812	6.01474
left	LIPd	-1.82591	0.237528	-7.68715	2.9e-11	3.48e-10	24.2634	-0.0220962	0.00851106	-2.59617	0.0111686	0.0446743	4.49465
left	LIPv	-1.8914	0.270823	-6.9839	6.89e-10	5.28e-09	21.0953	-0.0262385	0.00970084	-2.70477	0.00831042	0.0378703	4.79024
left	LO1	-1.34027	0.253926	-5.27819	1.05e-06	3.73e-06	13.7704	-0.0210783	0.00783016	-2.69193	0.00860945	0.0387425	4.7549
left	LO2	-1.34579	0.259136	-5.19336	1.48e-06	5.02e-06	13.4263	-0.00585717	0.00815397	-0.718322	0.474601	0.603154	0.745281
left	LO3	-1.52637	0.234496	-6.50914	5.64e-09	3.38e-08	18.9935	-0.0170337	0.00788779	-2.1595	0.0337326	0.0913063	3.38929
left	MBelt	-1.71457	0.246908	-6.94416	8.23e-10	6.17e-09	20.918	-0.0284255	0.0116512	-2.43971	0.0168558	0.0560598	4.08306
left	MI	-0.0922721	0.248692	-0.371029	0.711573	0.731903	0.340278	0.00125293	0.00672236	0.186382	0.852605	0.899099	0.159459
left	MIP	-2.21056	0.266398	-8.29796	1.79e-12	3.58e-11	27.0477	-0.0372982	0.0100573	-3.70857	0.000377891	0.00377891	7.8809
left	MST	-0.667591	0.214283	-3.11545	0.00253102	0.00425779	5.97913	-0.0130404	0.00656103	-1.98755	0.0501989	0.123778	2.99176
left	MT	-1.21888	0.248252	-4.90987	4.57e-06	1.37e-05	12.2952	-0.0167617	0.0083307	-2.01204	0.0474996	0.118749	3.04703
left	OFC	-0.455339	0.244968	-1.85877	0.0666472	0.0898615	2.70834	-0.000105699	0.00746784	-0.014154	0.988742	0.988742	0.0113223
left	OP1	-0.694549	0.251211	-2.76481	0.00703324	0.0108204	4.95711	-0.0221361	0.00889962	-2.48731	0.0148988	0.0536358	4.20647
left	OP2-3	-1.02547	0.275862	-3.71733	0.000366862	0.000737823	7.91053	-0.0340787	0.00905954	-3.76164	0.000315637	0.00344331	8.06092
left	OP4	-1.02869	0.292557	-3.51622	0.000716199	0.00135701	7.24155	-0.0388564	0.0130138	-2.98578	0.00372805	0.0224746	5.59187
left	p10p	-1.82269	0.294213	-6.19512	2.21e-08	1.12e-07	17.6258	-0.0282578	0.00806241	-3.50488	0.000743216	0.0065258	7.20452
left	p24	-0.392045	0.23785	-1.64829	0.10312	0.132112	2.27186	0.00628399	0.0055853	1.12509	0.263832	0.4009	1.33244
left	p24pr	-0.590806	0.216082	-2.73418	0.00766054	0.0117353	4.87167	-0.0062368	0.00365118	-1.70816	0.0913897	0.184833	2.39262
left	p32	-0.1854	0.222314	-0.833953	0.40673	0.456146	0.899605	-0.00681571	0.0050693	-1.34451	0.182492	0.302751	1.70105
left	p32pr	-0.809701	0.234267	-3.45632	0.000870198	0.00162331	7.04679	-0.0118669	0.00539338	-2.20027	0.0306007	0.0860644	3.48673
left	p47r	-0.941504	0.238178	-3.95294	0.000162897	0.000359773	8.72239	-0.00824685	0.00896356	-0.920042	0.360249	0.494999	1.02096
left	p9-46v	-1.76214	0.241526	-7.29587	1.7e-10	1.49e-09	22.4941	-0.00981528	0.0101422	-0.967768	0.336006	0.470816	1.09063
left	PBelt	-1.78455	0.280965	-6.35148	1.12e-08	6.42e-08	18.3043	-0.0295091	0.0106892	-2.76066	0.00711537	0.0332903	4.9455
left	PCV	-2.81747	0.279195	-10.0914	4.93e-16	1.68e-14	35.2466	-0.00375193	0.00927287	-0.404614	0.686815	0.775089	0.375691
left	PeEc	-1.00699	0.284944	-3.534	0.00067568	0.00129386	7.29979	-0.025399	0.0105549	-2.40638	0.0183593	0.0584898	3.99762
left	PEF	-1.16378	0.237741	-4.89516	4.85e-06	1.43e-05	12.2373	-0.0163487	0.00907746	-1.80102	0.0753753	0.160563	2.58528
left	PF	-3.60628	0.282225	-12.778	3.31e-21	4.18e-19	47.1572	-0.036847	0.00926841	-3.97555	0.000150458	0.00208327	8.80182
left	PFcm	-1.59227	0.275256	-5.7847	1.28e-07	5.55e-07	15.8717	-0.0346913	0.00781875	-4.43693	2.81e-05	0.000675556	10.478
left	PFm	-4.28507	0.303825	-14.1038	1.23e-23	4.44e-21	52.7493	-0.0393794	0.00953064	-4.13187	8.63e-05	0.00172511	9.3582
left	PFop	-1.17365	0.246849	-4.75454	8.39e-06	2.36e-05	11.6882	-0.02955	0.0078492	-3.76472	0.000312343	0.00344331	8.07141
left	PFt	-1.59849	0.261206	-6.11968	3.07e-08	1.49e-07	17.3003	-0.03457	0.00894162	-3.86619	0.000220409	0.00273611	8.42003
left	PGi	-2.89714	0.25081	-11.5511	7.01e-19	5.05e-17	41.8022	-0.0343492	0.00663859	-5.10416	1.59e-06	8.2e-05	13.3488
left	PGp	-2.22464	0.27721	-8.02509	6.23e-12	9.35e-11	25.8014	-0.03357	0.00841576	-3.98894	0.000143524	0.00208327	8.84901
left	PGs	-3.44226	0.271658	-12.6713	5.24e-21	4.72e-19	46.6979	-0.0392643	0.00866648	-4.53059	1.98e-05	0.000593663	10.8304
left	PH	-1.13212	0.22472	-5.0379	2.75e-06	8.85e-06	12.8024	-0.0181404	0.00657165	-2.7604	0.00712043	0.0332903	4.94479
left	PHA1	-0.501625	0.249366	-2.0116	0.0475461	0.0648356	3.04606	-0.00620246	0.00865863	-0.716333	0.475821	0.603154	0.742713
left	PHA2	-0.42811	0.276122	-1.55044	0.124887	0.152923	2.08035	-0.00769059	0.0104185	-0.738163	0.462523	0.592556	0.77106
left	PHA3	-1.29679	0.248841	-5.21132	1.37e-06	4.75e-06	13.499	-0.0202597	0.00841842	-2.40659	0.0183497	0.0584898	3.99814
left	PHT	-2.35792	0.227032	-10.3858	1.3e-16	5.83e-15	36.5819	-0.0210305	0.00750478	-2.80228	0.00632977	0.0316488	5.06249
left	PI	-1.20989	0.22023	-5.49378	4.32e-07	1.73e-06	14.6553	-0.00977216	0.00973598	-1.00372	0.318468	0.455104	1.14423
left	Pir	-0.293687	0.226556	-1.29631	0.198504	0.2343	1.61694	0.0129816	0.0126538	1.0259	0.307953	0.450671	1.17781
left	PIT	-0.725818	0.221468	-3.2773	0.00153801	0.00267481	6.47726	-0.00556704	0.00633653	-0.878562	0.382206	0.511502	0.961796
left	pOFC	-0.33724	0.229874	-1.46706	0.146185	0.175421	1.92289	0.00459049	0.00809416	0.567136	0.572171	0.688902	0.558317
left	PoI1	-0.0599276	0.211513	-0.283328	0.77764	0.788592	0.251492	-0.0118381	0.00779444	-1.51878	0.132664	0.240353	2.01994
left	PoI2	-0.0152637	0.224726	-0.0679212	0.946014	0.946014	0.0554982	0.00226926	0.00708619	0.320238	0.749603	0.825251	0.288212
left	POS1	-0.268892	0.25649	-1.04835	0.297557	0.341148	1.21215	-0.0217641	0.00887204	-2.45311	0.0162827	0.0558263	4.11765
left	POS2	-1.79904	0.273915	-6.56788	4.36e-09	2.7e-08	19.2515	-0.0276822	0.0094778	-2.92075	0.00450876	0.0242262	5.40173
left	PreS	-0.735887	0.218677	-3.36517	0.00116571	0.00209332	6.75443	0.00306479	0.00896448	0.341882	0.733314	0.812286	0.310181
left	ProS	-0.445142	0.259475	-1.71555	0.0900217	0.117751	2.4077	-0.0479333	0.00900906	-5.22056	8.8e-07	5.28e-05	13.9431
left	PSL	-3.40792	0.266949	-12.7662	3.48e-21	4.18e-19	47.1063	-0.036283	0.00918817	-3.94888	0.000165236	0.00212446	8.70814
left	RI	-1.20427	0.244802	-4.91938	4.41e-06	1.33e-05	12.3326	-0.0316624	0.00898175	-3.52519	0.000695476	0.00636696	7.27091
left	RSC	-0.142278	0.220461	-0.645365	0.520492	0.562694	0.65298	-0.0139581	0.00534846	-2.60973	0.0107687	0.0440536	4.53112
left	s32	-0.130496	0.258902	-0.504037	0.615587	0.649886	0.485179	-0.00227329	0.0103475	-0.219694	0.826655	0.880461	0.190368
left	s6-8	-1.62164	0.273331	-5.93289	6.82e-08	3.15e-07	16.5002	-0.0364396	0.0122061	-2.98536	0.00373266	0.0224746	5.59063
left	SCEF	-1.21217	0.267323	-4.53447	1.95e-05	5.24e-05	10.8451	-0.0213551	0.00999073	-2.13749	0.0355364	0.0947638	3.3372
left	SFL	-1.97637	0.267415	-7.39066	1.11e-10	1.08e-09	22.9214	-0.024127	0.0132149	-1.82575	0.0715283	0.155733	2.63766
left	STGa	-1.53999	0.235805	-6.53076	5.13e-09	3.13e-08	19.0884	-0.0117801	0.00545419	-2.15983	0.033706	0.0913063	3.39008
left	STSda	-2.01271	0.275328	-7.31023	1.6e-10	1.44e-09	22.5587	-0.031284	0.00912887	-3.42693	0.000956752	0.00765401	6.95197
left	STSdp	-3.01984	0.273667	-11.0347	6.98e-18	4.19e-16	39.5028	-0.0350482	0.00789345	-4.44016	2.78e-05	0.000675556	10.4901
left	STSva	-2.16202	0.272695	-7.92836	9.69e-12	1.34e-10	25.3604	-0.0262945	0.00659967	-3.98421	0.000145938	0.00208327	8.83233
left	STSvp	-2.92587	0.290214	-10.0818	5.15e-16	1.68e-14	35.2028	-0.0329236	0.00653058	-5.04145	2.72e-06	0.000122195	12.8166
left	STV	-2.65509	0.250626	-10.5939	5.06e-17	2.6e-15	37.5217	-0.0265174	0.00966734	-2.74299	0.00747492	0.0344996	4.8962
left	TA2	-1.8824	0.263967	-7.13119	3.57e-10	2.99e-09	21.7542	-0.0258578	0.00734602	-3.51998	0.00070744	0.00636696	7.25386
left	TE1a	-2.2033	0.298818	-7.37341	1.2e-10	1.14e-09	22.8435	-0.0341546	0.00816585	-4.18261	7.18e-05	0.00152083	9.54139
left	TE1m	-1.67693	0.246519	-6.80244	1.55e-09	1.09e-08	20.2877	-0.0215261	0.00875965	-2.45742	0.0161023	0.0557388	4.12879
left	TE1p	-1.86652	0.249769	-7.47298	7.65e-11	7.65e-10	23.2932	-0.0201347	0.00753727	-2.67135	0.00910962	0.0404872	4.69842
left	TE2a	-2.00846	0.242506	-8.28213	1.93e-12	3.65e-11	26.9753	-0.0254788	0.00776926	-3.27944	0.00152777	0.0114583	6.48395
left	TE2p	-1.18082	0.241512	-4.8893	4.96e-06	1.45e-05	12.2142	-0.037988	0.00790219	-4.80728	6.84e-06	0.000246126	11.8932
left	TF	-0.8859	0.259639	-3.41205	0.0010036	0.001834	6.90416	-0.0443438	0.00737334	-5.51407	4.82e-08	8.68e-06	16.8469
left	TGd	-1.28152	0.268644	-4.77033	7.89e-06	2.24e-05	11.7495	-0.0231539	0.00828562	-2.79447	0.00647079	0.0319107	5.04046
left	TGv	-1.39747	0.259076	-5.39406	6.51e-07	2.44e-06	14.2441	-0.0182264	0.0123503	-1.47579	0.143829	0.252578	1.93913
left	TPOJ1	-2.22274	0.24438	-9.09543	4.65e-14	1.2e-12	30.6996	-0.031411	0.00782168	-4.01589	0.00013049	0.00208327	8.94422
left	TPOJ2	-1.81239	0.220127	-8.23342	2.41e-12	4.33e-11	26.7526	-0.0313212	0.00711534	-4.40193	3.21e-05	0.000721763	10.3473
left	TPOJ3	-1.28071	0.220283	-5.81394	1.13e-07	4.96e-07	15.9952	-0.0242464	0.00599228	-4.04628	0.000117153	0.00208327	9.05203
left	V1	-0.930097	0.270619	-3.43692	0.000926444	0.00171036	6.98416	-0.0127439	0.0130523	-0.97637	0.331753	0.468357	1.10337
left	V2	-0.984648	0.262379	-3.75277	0.000325309	0.000665405	8.03073	-0.0193213	0.0110166	-1.75384	0.0831949	0.172545	2.48657
left	v23ab	-0.832873	0.227334	-3.66365	0.000439566	0.000869472	7.72972	-0.0280947	0.00728954	-3.85411	0.000229816	0.0027578	8.37823
left	V3	-1.19414	0.279898	-4.26635	5.29e-05	0.000129635	9.84646	-0.0186319	0.0108329	-1.71994	0.0892155	0.181455	2.4167
left	V3A	-0.879306	0.255274	-3.44456	0.000903898	0.00167734	7.00879	-0.012392	0.00822267	-1.50706	0.135639	0.243212	1.99776
left	V3B	-0.835802	0.258401	-3.23452	0.00175724	0.00304138	6.34401	-0.0267775	0.00781219	-3.42765	0.000954516	0.00765401	6.95431
left	V3CD	-1.19709	0.238197	-5.02565	2.89e-06	9.21e-06	12.7536	-0.0241258	0.00673664	-3.58128	0.000578273	0.00547837	7.45547
left	V4	-1.42326	0.261718	-5.43812	5.43e-07	2.08e-06	14.4254	-0.0263021	0.008619	-3.05164	0.00306645	0.0200713	5.78724
left	V4t	-1.10589	0.246112	-4.49345	2.28e-05	6.03e-05	10.6902	-0.00987947	0.00623497	-1.58452	0.116924	0.222141	2.14623
left	V6	-0.991208	0.25027	-3.96055	0.000158606	0.000352457	8.74909	-0.0259464	0.0083466	-3.10862	0.00258393	0.0175512	5.95844
left	V6A	-1.12707	0.246168	-4.57846	1.65e-05	4.5e-05	11.012	-0.0186887	0.00960624	-1.94548	0.0551442	0.130605	2.8978
left	V7	-1.15457	0.290614	-3.97288	0.000151881	0.00033961	8.79241	-0.0219961	0.0117	-1.88	0.0636585	0.144133	2.75422
left	V8	-0.672352	0.221437	-3.03631	0.00320995	0.00522887	5.7415	-0.00834924	0.00918727	-0.908784	0.366128	0.499265	1.00477
left	VIP	-1.59293	0.252451	-6.30988	1.35e-08	7.46e-08	18.1233	-0.0255872	0.00869344	-2.94328	0.00422262	0.0239316	5.4673
left	VMV1	-0.104519	0.229152	-0.456112	0.649515	0.677289	0.431529	-0.00761376	0.00873337	-0.871801	0.385862	0.514483	0.952274
left	VMV2	-0.399541	0.243567	-1.64038	0.104758	0.132792	2.2561	-0.0137349	0.00783657	-1.75267	0.0833969	0.172545	2.48414
left	VMV3	-0.626882	0.224513	-2.79219	0.00651265	0.0100625	5.03401	-0.0200635	0.0048829	-4.10894	9.37e-05	0.00177467	9.27581
left	VVC	-1.90184	0.252538	-7.53093	5.89e-11	6.24e-10	23.5553	-0.0200961	0.011951	-1.68155	0.0964614	0.191857	2.33861
right	1	-0.394174	0.244824	-1.61003	0.111234	0.140015	2.19612	-0.000484932	0.0121534	-0.0399009	0.968269	0.979069	0.0322452
right	2	-1.09953	0.295256	-3.72398	0.000358709	0.000725478	7.933	-0.0102008	0.0101652	-1.0035	0.318573	0.455104	1.1439
right	4	0.358356	0.245996	1.45676	0.149003	0.178209	1.90379	0.00808253	0.012416	0.650975	0.516883	0.641647	0.65994
right	25	0.265347	0.257263	1.03142	0.305375	0.347896	1.18621	0.00509722	0.00931144	0.547415	0.585581	0.698043	0.535151
right	43	-0.326235	0.257779	-1.26556	0.209254	0.246181	1.56421	-0.00129779	0.0113978	-0.113864	0.909624	0.939996	0.0947238
right	44	-0.541177	0.241489	-2.241	0.0277292	0.0389942	3.58527	-0.00880518	0.00793237	-1.11003	0.27023	0.406975	1.30848
right	45	-0.853512	0.245364	-3.47856	0.000809697	0.00152613	7.11885	-0.020236	0.0108844	-1.85919	0.0665878	0.148021	2.70923
right	46	-1.50083	0.269861	-5.5615	3.26e-07	1.33e-06	14.9362	-0.00469174	0.00924864	-0.50729	0.613313	0.719194	0.48888
right	52	-0.8453	0.221665	-3.81341	0.000264413	0.000556659	8.238	-0.0157174	0.00644018	-2.44052	0.0168205	0.0560598	4.08516
right	10d	-0.823645	0.240743	-3.42126	0.000974345	0.00178961	6.93375	-0.00338148	0.00815437	-0.414684	0.679456	0.769196	0.386462
right	10pp	-0.452722	0.255202	-1.77398	0.079779	0.106372	2.5285	-0.00907035	0.00950553	-0.954218	0.342778	0.478295	1.07067
right	10r	-0.413965	0.252249	-1.64109	0.104608	0.132792	2.25753	0.00282031	0.00913022	0.308899	0.758182	0.828136	0.276832
right	10v	-0.675194	0.237603	-2.84169	0.00566007	0.00878287	5.17432	0.00167286	0.0101834	0.164273	0.869921	0.913021	0.139353
right	11l	-0.589696	0.237138	-2.48672	0.0149218	0.0216606	4.20493	-0.0068276	0.0109511	-0.62346	0.534713	0.65475	0.626026
right	13l	0.122065	0.227277	0.537076	0.592669	0.627532	0.523119	-0.00526394	0.00889459	-0.591813	0.555604	0.675734	0.5877
right	23c	-1.54012	0.260071	-5.92192	7.15e-08	3.26e-07	16.4535	-0.0190072	0.00813143	-2.3375	0.0218514	0.0666653	3.82349
right	23d	-0.75639	0.24837	-3.04542	0.003124	0.0051589	5.76864	-0.0282717	0.00905022	-3.12387	0.00246728	0.0170812	6.00464
right	24dd	-0.390242	0.25139	-1.55233	0.124434	0.152888	2.08398	-0.00945008	0.0101219	-0.933623	0.35324	0.487227	1.04061
right	24dv	-0.211036	0.215201	-0.980644	0.329653	0.373192	1.10971	-0.00597458	0.00715046	-0.835552	0.405835	0.52935	0.901809
right	31a	-0.49434	0.236363	-2.09144	0.039583	0.0543888	3.22936	-0.0124157	0.00698122	-1.77844	0.0790379	0.165879	2.53783
right	31pd	-0.900015	0.227983	-3.94772	0.000165907	0.000364185	8.70409	-0.0134445	0.00870759	-1.544	0.126438	0.233891	2.068
right	31pv	-0.362545	0.242736	-1.49358	0.139124	0.16807	1.97239	-0.0147931	0.00845435	-1.74977	0.0838994	0.172593	2.47814
right	33pr	-0.500713	0.22658	-2.20987	0.0299014	0.0418852	3.50985	0.000364581	0.00364017	0.100155	0.920466	0.940056	0.0828752
right	3a	0.113885	0.244069	0.466611	0.642016	0.671877	0.443142	-0.00212104	0.013344	-0.158951	0.874099	0.913021	0.134562
right	3b	-0.197322	0.257207	-0.767174	0.445182	0.488614	0.809273	0.00199709	0.0155147	0.128722	0.897892	0.931531	0.107705
right	47l	-0.28282	0.245447	-1.15227	0.25256	0.291415	1.37611	-0.00302299	0.00934679	-0.323425	0.747197	0.825125	0.291427
right	47m	0.150256	0.22734	0.660933	0.510508	0.553563	0.672349	-0.0232735	0.0109962	-2.1165	0.0373339	0.0981037	3.28785
right	47s	0.501881	0.292099	1.71819	0.0895364	0.117693	2.41311	-0.00789544	0.0107943	-0.731443	0.466594	0.595651	0.762297
right	55b	-0.744767	0.236676	-3.14678	0.00230129	0.003922	6.07429	0.00646401	0.0103292	0.625802	0.533183	0.65475	0.628891
right	5L	-0.836239	0.272207	-3.07207	0.00288454	0.00480757	5.84839	-0.0111673	0.0121778	-0.917019	0.361822	0.49527	1.0166
right	5m	-0.365227	0.244309	-1.49494	0.138769	0.16807	1.97495	0.00292188	0.00949726	0.307655	0.759125	0.828136	0.275589
right	5mv	-1.80557	0.290836	-6.20822	2.09e-08	1.11e-07	17.6824	-0.00387718	0.00917671	-0.422502	0.673764	0.765158	0.394875
right	6a	-0.877837	0.240811	-3.64534	0.000467346	0.000919368	7.66844	-0.00810885	0.00902561	-0.898427	0.371589	0.501018	0.989968
right	6d	0.0726019	0.225088	0.322549	0.747858	0.764855	0.290542	-0.00559801	0.011541	-0.485056	0.62893	0.730852	0.463735
right	6ma	-0.771938	0.251918	-3.06425	0.00295301	0.004899	5.82493	-0.0209924	0.010004	-2.09839	0.0389482	0.100153	3.24552
right	6mp	0.0986413	0.217219	0.454109	0.65095	0.677289	0.429323	-0.00565236	0.00879528	-0.642659	0.522238	0.646068	0.649631
right	6r	-1.10447	0.258511	-4.27245	5.18e-05	0.000127642	9.86878	-0.0190871	0.011244	-1.69754	0.0933869	0.187817	2.371
right	6v	-0.703174	0.260381	-2.70056	0.0084075	0.012664	4.77863	0.00418127	0.013459	0.310667	0.756842	0.828136	0.278601
right	7AL	-1.50484	0.276496	-5.44254	5.34e-07	2.07e-06	14.4436	-0.0130318	0.0127502	-1.02208	0.309749	0.450671	1.17199
right	7Am	-1.42093	0.27762	-5.11824	2e-06	6.6e-06	13.1238	-0.00539168	0.00886736	-0.608036	0.544844	0.664894	0.607256
right	7m	-0.99697	0.248819	-4.00681	0.000134748	0.000305089	8.91211	-0.015683	0.00820967	-1.91031	0.0595886	0.138399	2.82029
right	7PC	-1.24985	0.258531	-4.83444	6.15e-06	1.76e-05	11.9992	-0.00515168	0.0128853	-0.39981	0.690336	0.776628	0.370577
right	7PL	-0.799521	0.269324	-2.96862	0.00392081	0.00632955	5.54146	-0.0109985	0.00798259	-1.37781	0.17201	0.288017	1.7602
right	7Pm	-0.968672	0.234504	-4.13072	8.66e-05	0.000206496	9.35405	0.00125145	0.005166	0.242247	0.809194	0.869581	0.211717
right	8Ad	-1.45505	0.279059	-5.21412	1.36e-06	4.74e-06	13.5103	-0.0158484	0.00837853	-1.89155	0.0620813	0.142352	2.77931
right	8Av	-1.57697	0.251676	-6.2659	1.63e-08	8.89e-08	17.9323	-0.0122987	0.00837226	-1.46898	0.145664	0.253523	1.92645
right	8BL	-1.08887	0.248721	-4.3779	3.51e-05	8.77e-05	10.2579	-0.0191127	0.0106747	-1.79047	0.0770688	0.163204	2.56306
right	8BM	-0.987271	0.251398	-3.92712	0.000178312	0.0003867	8.63198	-0.0171474	0.0108379	-1.58217	0.11746	0.222141	2.14166
right	8C	-1.06262	0.280606	-3.78689	0.000289572	0.000602577	8.14711	-0.014907	0.0103064	-1.44639	0.15188	0.260366	1.88467
right	9-46d	-1.89667	0.279936	-6.77537	1.74e-09	1.21e-08	20.1676	-0.00424329	0.00903245	-0.469783	0.639757	0.735823	0.446667
right	9a	-1.82572	0.275258	-6.63277	3.27e-09	2.18e-08	19.5372	-0.0222046	0.00900742	-2.46515	0.0157831	0.0554718	4.14882
right	9m	-1.06124	0.27932	-3.79937	0.000277462	0.000580734	8.18983	-0.0165112	0.00916633	-1.80129	0.0753336	0.160563	2.58583
right	9p	-1.4359	0.250928	-5.72234	1.66e-07	7.05e-07	15.6089	-0.0132324	0.00841225	-1.57299	0.119571	0.224196	2.12384
right	A1	-0.915562	0.232925	-3.93072	0.000176081	0.000384176	8.64457	-0.00683013	0.0143103	-0.477288	0.634426	0.734384	0.455034
right	a10p	-0.779844	0.262342	-2.97262	0.00387505	0.00628386	5.5532	-0.00347786	0.00822431	-0.422875	0.673493	0.765158	0.395277
right	a24	0.36936	0.243455	1.51716	0.133073	0.161846	2.01685	-0.0167991	0.00561758	-2.99046	0.00367698	0.0224746	5.60566
right	a24pr	-0.577295	0.261931	-2.204	0.0303277	0.0423177	3.49569	-0.00519731	0.00610261	-0.851654	0.396887	0.519846	0.924105
right	a32pr	-0.382317	0.238188	-1.6051	0.112315	0.140884	2.18644	-0.00326008	0.00689602	-0.472749	0.637648	0.735748	0.449969
right	A4	-0.73236	0.268584	-2.72675	0.0078202	0.0119291	4.85104	-0.0119947	0.0108305	-1.1075	0.271316	0.406975	1.30447
right	a47r	-0.795536	0.252905	-3.1456	0.00230962	0.003922	6.07067	0.00975299	0.01008	0.967558	0.33611	0.470816	1.09032
right	A5	-1.75711	0.26325	-6.67469	2.72e-09	1.85e-08	19.7222	-0.0201951	0.0127782	-1.58043	0.117858	0.222141	2.13827
right	a9-46v	-1.18483	0.266904	-4.43916	2.79e-05	7.21e-05	10.4863	-0.00601414	0.0112021	-0.536878	0.592805	0.703899	0.522889
right	AAIC	0.288601	0.220219	1.31052	0.193679	0.229356	1.64155	0.0080538	0.00946105	0.851258	0.397105	0.519846	0.923555
right	AIP	-1.0322	0.266892	-3.8675	0.000219416	0.000470176	8.42454	-0.0124374	0.00806074	-1.54296	0.126691	0.233891	2.066
right	AVI	0.389154	0.230486	1.6884	0.0951334	0.123194	2.35248	0.00747539	0.00732476	1.02056	0.310462	0.450671	1.16969
right	d23ab	-0.20757	0.227982	-0.910469	0.365244	0.410899	1.00719	-0.0131071	0.00705048	-1.85903	0.0666094	0.148021	2.70891
right	d32	-0.377362	0.229297	-1.64573	0.103646	0.132315	2.26677	-0.00598184	0.00661196	-0.904701	0.368274	0.500297	0.998927
right	DVT	-0.998688	0.245452	-4.06876	0.000108137	0.000249547	9.13211	0.000947158	0.00847368	0.111776	0.911274	0.939996	0.0929119
right	EC	-0.33958	0.234987	-1.4451	0.152239	0.181478	1.8823	0.0134049	0.0127945	1.0477	0.297853	0.439456	1.21115
right	FEF	-0.8265	0.230861	-3.58008	0.000580567	0.00112368	7.45151	0.00341028	0.0117973	0.289074	0.773255	0.835951	0.257147
right	FFC	-0.200087	0.248423	-0.805428	0.422902	0.471101	0.860614	-0.0127934	0.00786017	-1.62762	0.107443	0.210214	2.2308
right	FOP1	-0.149179	0.236389	-0.631075	0.529747	0.570984	0.635357	-0.0215718	0.00853198	-2.52835	0.013378	0.0501674	4.31415
right	FOP2	-0.259691	0.257013	-1.01042	0.315266	0.35803	1.15434	-0.0127175	0.00796781	-1.59611	0.114311	0.219307	2.16883
right	FOP3	0.0639124	0.23883	0.267606	0.789674	0.798547	0.236134	-0.0138234	0.00987511	-1.39982	0.165339	0.278141	1.79976
right	FOP4	-0.469485	0.235947	-1.98979	0.0499473	0.067853	2.99679	-0.0166107	0.00914119	-1.81712	0.0728515	0.157045	2.61933
right	FOP5	-0.907444	0.240625	-3.77119	0.000305524	0.000632118	8.09348	-0.0191041	0.00922587	-2.07071	0.0415319	0.106006	3.18129
right	FST	-0.432321	0.23575	-1.83381	0.0703099	0.0940951	2.65484	-0.00589272	0.00589284	-0.999979	0.320263	0.45571	1.13861
right	H	0.184731	0.226075	0.817125	0.416225	0.465344	0.87653	0.00352058	0.00809479	0.434919	0.664764	0.762149	0.408324
right	i6-8	-0.927708	0.274772	-3.37629	0.00112519	0.00203552	6.7898	-0.00902243	0.0105068	-0.858724	0.392996	0.519846	0.933956
right	IFJa	-0.79347	0.260705	-3.04355	0.00314142	0.00516398	5.76308	-0.0102528	0.0100954	-1.01559	0.312812	0.452258	1.16215
right	IFJp	-0.848929	0.250948	-3.38289	0.00110175	0.00200317	6.81086	-0.00331763	0.00770805	-0.430411	0.668026	0.763458	0.403429
right	IFSa	-0.653145	0.266837	-2.44773	0.0165107	0.0237755	4.10374	-0.00991719	0.010027	-0.989047	0.32555	0.461409	1.12224
right	IFSp	-1.15083	0.226137	-5.08908	2.24e-06	7.35e-06	13.0068	-0.0048409	0.00999218	-0.484469	0.629345	0.730852	0.463076
right	Ig	0.541326	0.26883	2.01364	0.0473271	0.0647824	3.05067	-0.0158362	0.0105123	-1.50646	0.135793	0.243212	1.99662
right	IP0	-0.914074	0.275396	-3.31913	0.00134868	0.00238003	6.60863	-0.0281141	0.0110585	-2.54232	0.0128931	0.0493777	4.35107
right	IP1	-1.34291	0.274063	-4.90001	4.75e-06	1.41e-05	12.2564	-0.0275931	0.0108772	-2.53679	0.0130832	0.0495783	4.33643
right	IP2	-1.28878	0.24486	-5.26332	1.11e-06	3.92e-06	13.7099	-0.0137357	0.00886884	-1.54877	0.125289	0.2337	2.07713
right	IPS1	-0.773789	0.262898	-2.94331	0.00422225	0.00672571	5.46739	-0.0240852	0.00832196	-2.89417	0.00486914	0.0257778	5.32484
right	LBelt	-0.799221	0.24193	-3.30352	0.00141664	0.00247569	6.55947	-0.0232777	0.0137704	-1.69042	0.0947457	0.189491	2.35656
right	LIPd	-1.20549	0.232417	-5.18676	1.52e-06	5.1e-06	13.3997	-0.0253055	0.0096254	-2.62903	0.0102216	0.0432916	4.58325
right	LIPv	-1.20354	0.260188	-4.62564	1.38e-05	3.79e-05	11.1919	-0.0178817	0.0112101	-1.59514	0.114527	0.219307	2.16694
right	LO1	-0.596413	0.233245	-2.55703	0.0123997	0.0181459	4.39008	-0.00930047	0.00755151	-1.2316	0.221617	0.349922	1.5068
right	LO2	-0.643338	0.242452	-2.65346	0.00956552	0.0142887	4.64959	-0.000812479	0.00824872	-0.0984976	0.921778	0.940056	0.0814514
right	LO3	-0.641409	0.26429	-2.42691	0.0174194	0.0249839	4.05017	-0.0116889	0.00765717	-1.52653	0.130726	0.238889	2.03466
right	MBelt	-1.04424	0.236939	-4.40721	3.15e-05	7.92e-05	10.367	-0.018481	0.00893758	-2.06778	0.0418133	0.106006	3.17454
right	MI	0.170467	0.228808	0.745024	0.458388	0.501579	0.78004	-0.000826638	0.00800929	-0.10321	0.918048	0.940056	0.0855052
right	MIP	-1.0188	0.289006	-3.52518	0.0006955	0.00132476	7.27088	-0.0180681	0.0108639	-1.66313	0.100103	0.196925	2.30155
right	MST	-0.733867	0.230217	-3.18772	0.00203038	0.00348519	6.19953	-0.00119166	0.0064619	-0.184413	0.854144	0.899099	0.157655
right	MT	-0.675694	0.233084	-2.89893	0.00480276	0.00758331	5.33856	-0.00535657	0.00810572	-0.660839	0.510568	0.63821	0.672231
right	OFC	0.355977	0.233564	1.52411	0.131329	0.160266	2.03005	0.0080311	0.00748147	1.07347	0.286211	0.424017	1.25102
right	OP1	-0.52377	0.242449	-2.16033	0.033666	0.0467944	3.39127	-0.0106442	0.00970469	-1.09681	0.275934	0.41048	1.28759
right	OP2-3	-0.473206	0.276056	-1.71417	0.0902755	0.117751	2.40489	-0.0279001	0.00902676	-3.09082	0.00272648	0.0181765	5.90475
right	OP4	-0.680088	0.301163	-2.2582	0.0265893	0.0375379	3.62725	-0.00592349	0.0111403	-0.531718	0.596359	0.703899	0.516912
right	p10p	-1.68058	0.316627	-5.30778	9.27e-07	3.37e-06	13.8909	-0.00654705	0.0118516	-0.552418	0.582164	0.698043	0.541002
right	p24	0.398568	0.25238	1.57924	0.118131	0.147153	2.13596	-0.0146022	0.00598808	-2.43855	0.016906	0.0560598	4.08009
right	p24pr	-0.557192	0.24539	-2.27064	0.0257909	0.036554	3.65774	-0.0152865	0.00804287	-1.90063	0.0608648	0.140457	2.7991
right	p32	-0.0410304	0.223718	-0.183403	0.854935	0.859711	0.15673	-0.0134789	0.00565939	-2.38168	0.0195496	0.0611988	3.9348
right	p32pr	-0.652071	0.228848	-2.84936	0.00553758	0.00863	5.1962	-0.0117827	0.00817433	-1.44143	0.15327	0.261504	1.87555
right	p47r	-0.863215	0.241735	-3.57091	0.000598421	0.00115204	7.42122	0.00973864	0.0095035	1.02474	0.308498	0.450671	1.17604
right	p9-46v	-1.08107	0.243961	-4.43134	2.87e-05	7.34e-05	10.4571	0.0025353	0.00840624	0.301598	0.763722	0.828526	0.269551
right	PBelt	-0.547114	0.255394	-2.14224	0.0351405	0.0484697	3.3484	-0.025453	0.0120842	-2.1063	0.0382358	0.0997457	3.26398
right	PCV	-1.32288	0.263814	-5.01442	3.02e-06	9.47e-06	12.7089	-0.0107185	0.00973436	-1.1011	0.274073	0.409404	1.29436
right	PeEc	-0.391292	0.265622	-1.47312	0.144548	0.174038	1.93414	0.0106418	0.0112669	0.944524	0.347677	0.481398	1.05648
right	PEF	-0.972917	0.238287	-4.08296	0.000102792	0.000238742	9.18281	-0.00189171	0.0119857	-0.15783	0.874979	0.913021	0.133556
right	PF	-1.60402	0.252881	-6.343	1.17e-08	6.56e-08	18.2674	-0.0210826	0.00875841	-2.40713	0.0183243	0.0584898	3.99953
right	PFcm	-1.02783	0.230982	-4.44981	2.68e-05	7e-05	10.5262	-0.00751621	0.00917938	-0.818815	0.415265	0.537754	0.878837
right	PFm	-2.03344	0.251173	-8.09577	4.51e-12	7.37e-11	26.1239	-0.0187176	0.00963941	-1.94178	0.055598	0.130819	2.88961
right	PFop	-0.472221	0.274873	-1.71796	0.0895778	0.117693	2.41265	-0.00957528	0.00823025	-1.16343	0.248031	0.381586	1.3942
right	PFt	-0.950978	0.252519	-3.76596	0.000311025	0.000639822	8.07564	-0.00307688	0.00879042	-0.350027	0.727216	0.81052	0.318531
right	PGi	-1.49759	0.269236	-5.56238	3.25e-07	1.33e-06	14.9399	-0.033923	0.00845073	-4.01421	0.000131268	0.00208327	8.93827
right	PGp	-1.14708	0.270667	-4.23798	5.87e-05	0.000141874	9.74273	-0.0275389	0.00990885	-2.77922	0.00675453	0.0327784	4.99754
right	PGs	-1.59274	0.262616	-6.0649	3.88e-08	1.84e-07	17.0648	-0.0428997	0.0076797	-5.38612	2.94e-07	3.53e-05	15.0387
right	PH	-0.0719621	0.232345	-0.309721	0.757559	0.770916	0.277654	-0.000204132	0.00656452	-0.0310962	0.975268	0.980717	0.0250426
right	PHA1	0.312661	0.233604	1.33842	0.184459	0.219159	1.69033	-0.00697383	0.00774804	-0.900076	0.370715	0.501018	0.99232
right	PHA2	0.324025	0.26691	1.21399	0.228238	0.266771	1.47737	-0.0279097	0.00968235	-2.88253	0.00503522	0.0262707	5.2913
right	PHA3	-0.199412	0.251004	-0.794458	0.429222	0.475446	0.845781	-0.0350168	0.00742831	-4.71396	9.82e-06	0.000321344	11.5312
right	PHT	-0.701656	0.231027	-3.03712	0.00320222	0.00522887	5.74391	-0.0164037	0.00560393	-2.92718	0.00442521	0.0241375	5.42044
right	PI	-0.64308	0.237134	-2.71189	0.0081486	0.0123256	4.80991	-0.00659666	0.0095534	-0.690504	0.491827	0.619083	0.709628
right	Pir	-0.0780514	0.221988	-0.351603	0.726038	0.744655	0.320153	-0.00452364	0.00785959	-0.575557	0.566491	0.684351	0.568294
right	PIT	-0.399745	0.226613	-1.764	0.0814563	0.108208	2.50769	0.00613943	0.00867402	0.707795	0.48108	0.607679	0.731723
right	pOFC	0.214394	0.289719	0.740008	0.461409	0.503355	0.773471	0.0109899	0.00914655	1.20153	0.233004	0.361558	1.4567
right	PoI1	0.178161	0.221723	0.803531	0.423991	0.471101	0.858044	-0.000890831	0.00831119	-0.107184	0.914904	0.940056	0.0889356
right	PoI2	0.146838	0.236837	0.619998	0.536978	0.577051	0.621798	0.00845695	0.0075341	1.12249	0.26493	0.4009	1.32829
right	POS1	0.134248	0.222394	0.60365	0.547743	0.585126	0.601949	-0.0171779	0.00926114	-1.85483	0.0672144	0.148449	2.69987
right	POS2	-1.24717	0.277928	-4.48738	2.33e-05	6.12e-05	10.6673	-0.0121659	0.010067	-1.2085	0.23033	0.360516	1.46824
right	PreS	-0.0399699	0.242149	-0.165063	0.8693	0.871722	0.140067	0.00374725	0.010406	0.360106	0.719694	0.804626	0.32893
right	ProS	-0.219675	0.23551	-0.932763	0.353681	0.399138	1.03936	-0.00704021	0.0062734	-1.12223	0.265039	0.4009	1.32788
right	PSL	-1.39824	0.264592	-5.28451	1.02e-06	3.67e-06	13.7961	-0.00214328	0.00942052	-0.227512	0.820592	0.876597	0.197729
right	RI	-1.4853	0.24959	-5.95095	6.32e-08	2.95e-07	16.5772	-0.0260133	0.0105616	-2.463	0.0158711	0.0554718	4.14326
right	RSC	-0.417813	0.225537	-1.85252	0.0675489	0.0907373	2.6949	-0.00314956	0.00574462	-0.548262	0.585002	0.698043	0.536141
right	s32	0.140403	0.231473	0.606562	0.545817	0.584804	0.605471	0.00397839	0.00679014	0.585906	0.559548	0.67824	0.580626
right	s6-8	-1.32547	0.258047	-5.13655	1.86e-06	6.19e-06	13.1973	-0.0150604	0.00765766	-1.96672	0.0525986	0.127084	2.94507
right	SCEF	-0.39924	0.235616	-1.69445	0.0939746	0.122133	2.36473	-0.0232083	0.00967601	-2.39854	0.0187301	0.0591478	3.97762
right	SFL	-0.990538	0.259083	-3.82325	0.000255619	0.000541311	8.27182	-0.0238384	0.0120821	-1.97304	0.0518605	0.126147	2.9592
right	STGa	-0.845769	0.220139	-3.84198	0.000239645	0.000510487	8.33635	-0.00430639	0.00687388	-0.626486	0.532737	0.65475	0.629728
right	STSda	-1.21795	0.242596	-5.02046	2.95e-06	9.32e-06	12.7329	-0.020111	0.0110264	-1.8239	0.0718103	0.155733	2.63373
right	STSdp	-1.63054	0.225252	-7.23874	2.2e-10	1.89e-09	22.237	-0.0427654	0.0057723	-5.50874	1.02e-10	3.68e-08	16
right	STSva	-1.82844	0.261083	-7.00328	6.32e-10	4.95e-09	21.1818	-0.0347402	0.00996641	-3.48573	0.000791047	0.0066677	7.14215
right	STSvp	-1.60525	0.257191	-6.24148	1.81e-08	9.73e-08	17.8264	-0.0268578	0.00720031	-3.73009	0.000351351	0.0036139	7.95372
right	STV	-1.06331	0.240867	-4.41452	3.06e-05	7.76e-05	10.3943	-0.013806	0.00651607	-2.11876	0.0371366	0.0981037	3.29315
right	TA2	-0.919406	0.21989	-4.18121	7.22e-05	0.000173237	9.53632	-0.00266629	0.00692541	-0.385002	0.701233	0.78643	0.354915
right	TE1a	-1.32297	0.266656	-4.96135	3.73e-06	1.16e-05	12.4984	-0.0349242	0.0160625	-2.17427	0.0325675	0.0901869	3.42444
right	TE1m	-0.650231	0.238754	-2.72343	0.00789237	0.0119884	4.84186	-0.0130989	0.00783249	-1.67238	0.0982609	0.194362	2.32013
right	TE1p	-0.743221	0.236777	-3.13891	0.00235714	0.00398389	6.05031	-0.0178384	0.00849983	-2.09868	0.0389217	0.100153	3.2462
right	TE2a	-1.1525	0.247342	-4.65952	1.21e-05	3.35e-05	11.3217	-0.0135441	0.0112982	-1.19879	0.234064	0.361644	1.45216
right	TE2p	-0.093462	0.219999	-0.424829	0.672074	0.697252	0.397387	-0.0136967	0.00616333	-2.2223	0.0290173	0.0822538	3.53986
right	TF	0.0804232	0.260228	0.309049	0.758068	0.770916	0.276982	-0.0243718	0.0096892	-2.51536	0.0138436	0.0513782	4.27994
right	TGd	-0.897547	0.271163	-3.30999	0.00138809	0.00243762	6.57983	-0.018651	0.0108228	-1.7233	0.0886039	0.181235	2.42358
right	TGv	-0.652219	0.249591	-2.61315	0.0106699	0.0158726	4.54033	-0.0132882	0.0140613	-0.945019	0.347425	0.481398	1.05721
right	TPOJ1	-1.37541	0.226519	-6.07195	3.76e-08	1.81e-07	17.0951	-0.0284047	0.00519225	-5.3706	4.75e-07	4.28e-05	14.5594
right	TPOJ2	-0.870841	0.232523	-3.74519	0.000333807	0.00067893	8.00495	-0.0149328	0.00618278	-2.41523	0.017949	0.0584898	4.02022
right	TPOJ3	-0.885159	0.208751	-4.24025	5.82e-05	0.000141654	9.75102	-0.015067	0.00576566	-2.61323	0.0106677	0.0440536	4.54053
right	V1	-0.427472	0.254183	-1.68175	0.0964225	0.124416	2.33902	-0.0255153	0.0131644	-1.93821	0.0560391	0.131	2.88171
right	V2	-0.478665	0.272338	-1.75761	0.0825456	0.109251	2.4944	-0.00396606	0.0115189	-0.344309	0.731496	0.812286	0.312664
right	v23ab	-0.403356	0.247956	-1.62673	0.107632	0.135956	2.22904	-0.0103445	0.00776548	-1.33212	0.186513	0.306596	1.67926
right	V3	-0.414721	0.265127	-1.56424	0.121613	0.149951	2.10691	-0.00712064	0.00962214	-0.740026	0.461398	0.592556	0.773495
right	V3A	-0.520578	0.241682	-2.15398	0.0341776	0.0473228	3.37619	-0.00206131	0.0103335	-0.199479	0.842382	0.891934	0.171522
right	V3B	-0.325235	0.264374	-1.2302	0.222138	0.260488	1.50446	-0.0260098	0.0100517	-2.5876	0.0114285	0.0452116	4.47165
right	V3CD	-0.635115	0.247752	-2.56351	0.0121878	0.0179087	4.40732	-0.0183137	0.00802155	-2.28306	0.0250151	0.0734661	3.68827
right	V4	-0.716907	0.232266	-3.08658	0.00276151	0.00462392	5.89198	-0.00184447	0.00875651	-0.210639	0.833691	0.885336	0.181892
right	V4t	-0.649792	0.242353	-2.68119	0.0088674	0.0133011	4.72537	-0.00422691	0.0079951	-0.528688	0.59845	0.704059	0.513412
right	V6	-0.654136	0.251491	-2.60104	0.0110237	0.0163313	4.50771	-0.0148819	0.0100348	-1.48303	0.141899	0.250411	1.95264
right	V6A	-0.655654	0.229794	-2.85322	0.00547684	0.00857245	5.20723	-0.000169911	0.0102108	-0.0166404	0.986764	0.988742	0.0133244
right	V7	-0.626155	0.255651	-2.44925	0.0164459	0.0237755	4.10768	-0.0126933	0.00851612	-1.49051	0.139928	0.248148	1.96663
right	V8	-0.265543	0.228105	-1.16413	0.247749	0.286783	1.39534	0.00250341	0.00994547	0.251714	0.801892	0.864315	0.220781
right	VIP	-0.942141	0.280445	-3.35945	0.00118712	0.00211567	6.73622	-0.00137501	0.00913025	-0.1506	0.880661	0.916295	0.127082
right	VMV1	-0.18541	0.236114	-0.785255	0.434567	0.479585	0.833406	-0.00190544	0.00812774	-0.234436	0.815231	0.873462	0.204284
right	VMV2	0.0981392	0.23572	0.416338	0.67825	0.701638	0.388239	-0.0179819	0.00599261	-3.00068	0.00356776	0.0224746	5.63582
right	VMV3	0.0959455	0.246761	0.38882	0.698417	0.72043	0.358939	-0.0114659	0.00711037	-1.61256	0.110681	0.21538	2.2011
right	VVC	-0.734651	0.249252	-2.94743	0.00417176	0.00667482	5.47942	-0.0216157	0.00842455	-2.56579	0.0121138	0.0474019	4.41341
